# Manual ability in hand surgery patients: validation of the ABILHAND scale in four diagnostic groups

**DOI:** 10.1101/2020.07.02.20144147

**Authors:** Ghady El Khoury, Olivier Barbier, Xavier Libouton, Jean-Louis Thonnard, Philippe Lefèvre, Massimo Penta

## Abstract

**Background:** Patients treated in hand surgery (HS) belong to different demographic groups and have varying impairments related to different pathologies. HS outcomes are measured to assess treatment results, complication risks and intervention reliability. A one-dimensional and linear measure would allow for unbiased comparisons of manual ability between patients and different treatment effects.

**Objective:** To adapt the ABILHAND questionnaire through Rasch analysis for specific use in HS patients and to examine its validity.

**Methods:** A preliminary 90-item questionnaire was presented to 216 patients representing the diagnoses most frequently encountered in HS, including distal radius fracture (n=74), basal thumb arthritis (n=66), carpal tunnel syndrome (n=53), and heavy wrist surgery (n=23). Patients were assessed during the early recovery and in the late follow-up period (0-3 months, 3-6 months and >6 months), leading to a total of 305 assessments. They rated their perceived difficulty with queried activities as impossible, difficult, or easy. Responses were analyzed using the RUMM2030 software. Items were refined based on item-patient targeting, fit statistics, differential item functioning, local independence and item redundancy. Patients also completed the QuickDASH, 12-item Short Form Survey (SF-12) and a numerical pain scale.

**Results:** The rating scale Rasch model was used to select 23 mostly bimanual items on a 3-level scale, which constitute a unidimensional, linear measure of manual ability with good reliability across all included diagnostic groups (Person-Separation Index = 0.90). The resulting scale was found to be invariant across demographic and clinical subgroups and over time. ABILHAND-HS patient measures correlated significantly (p<0.001) with the QuickDASH (r=-0.77), SF-12 Physical Component Summary (r=0.56), SF-12 Mental Component Summary (r=0.31), and pain scale (r=-0.49).

**Conclusion:** ABILHAND-HS is a robust person-centered measure of manual ability in HS patients.
