## Supplemental Appendix 4 for "Manual ability in hand surgery patients: validation of the ABILHAND scale in four diagnostic groups"

### Sheet: 90 items
Item	French label	English Label	Item origin 1	Label (if different wording)	Item origin 2	Label (if different wording)	Item origin 3	Label (if different wording)
1	Se couper les ongles	Cutting one's nails	ABILHAND-CS		PRWE	Personal care activities (dressing, washing)
2	Fermer un tube de dentifrice	Closing a toothpaste tube	New
3	Ouvrir un tube de dentifrice	Opening a toothpaste tube	ABILHAND-Kids
4	Se brosser les dents	Brushing teeth	ACTIVLIM-CP		PRWE	Personal care activities (dressing, washing)
5	Se brosser les cheveux	Brushing one's hair	ABILHAND-RA		PRWE	Personal care activities (dressing, washing)
6	S'essuyer les mains	Wiping one’s hands	New		PRWE	Personal care activities (dressing, washing)
7	Se laver les mains	Washing one's hands	ABILHAND-CS		PRWE	Personal care activities (dressing, washing)
8	Se laver la figure	Washing one's face	New		PRWE	Personal care activities (dressing, washing)
9	Se moucher	Blowing one's nose	New
10	Boutonner une chemise	Buttoning up a shirt	ABILHAND-CS		CTQ	Buttoning of clothes	PRWE	Fasten buttons on my shirt
11	Fermer la tirette d'un pantalon	Pulling up the zipper of trousers	ABILHAND-CS		PRWE	Personal care activities (dressing, washing)
12	Fermer la tirette d'une veste	Fastening the zipper of a jacket	ABILHAND-CS
13	Faire les lacets	Tying shoelaces	ABILHAND-SS
14	Mettre des gants	Putting on gloves	New
15	Couper de la viande	Cutting meat	ABILHAND-CS		PRWE	Cut meat using a knife using my affected hand	QuickDASH	Use a knife to cut food
16	Tartiner une tranche de pain avec du beurre	Spreading butter on a slice of bread	ABILHAND-CS
17	Eplucher des oignons	Peeling onions	ABILHAND-CS
18	Peler des pommes de terre avec un couteau	Peeling potatoes with a knife	ABILHAND-CS
19	Ouvrir un paquet de chips	Tearing open a pack of chips	ABILHAND-CS
20	Ouvrir une tablette de chocolat	Unwrapping a chocolate bar	ABILHAND-CS
21	Soulever une bouteille d'eau à moitié remplie	Picking up a half full water pitcher	New		ABILHAND-RA	Picking up a can
22	Verser de l'eau d'une bouteille dans un verre	Pouring liquid from a bottle into a glass	New
23	Boire un verre d'eau	Drinking a glass of water	MHQ	Hold a glass of water
24	Ouvrir un paquet de biscuits	Opening a pack of biscuits	ABILHAND-NMD
25	Utiliser une cuillère	Eating with spoon	MHQ	Eat with a knife and fork
26	Utiliser une fourchette	Using a fork	MHQ	Eat with a knife and fork
27	Tenir une poêle	Holding a frying pan	Michigan Hand Questionnaire
28	Manger un sandwich	Eating a sandwich	New
29	Décapsuler une bouteille	Taking the cap off a bottle	ABILHAND-CS
30	Soulever une casserole remplie	Lifting a full pan	New
31	Eplucher une banane	Peeling a banana	New
32	Ouvrir un bocal	Opening a screw-topped jar	ABILHAND-CS		CTQ	Opening of jars	QuickDASH	Open a tight or new jar
33	Pousser avec les mains pour se lever d'une chaise	Using hands to push from a chair	PRWE	Use my affected hand to push up from a chair
34	Mettre un document dans une enveloppe	Putting a document into an envelope	New
35	Coller un timbre	Pasting a stamp	New
36	Couper la haie	Cutting the hedge	New/DASH	DASH	Garden/Yard work
37	Arracher les mauvaises herbes	Pulling weeds	New/DASH	DASH	Garden/Yard work
38	Utiliser un tournevis	Using a screwdriver	ABILHAND-RA
39	Enfoncer un clou avec un marteau	Hammering a nail	ABILHAND-CS
40	Utiliser une agrafeuse	Handling a stapler	ABILHAND-RA
41	Emballer des cadeaux	Wrapping up gifts	ABILHAND-CS
42	Remplacer une ampoule	Replacing a light bulb	ABILHAND-RA
43	Essuyer les vitres	Wiping windows	ABILHAND-SS
44	Balayer le sol	Sweeping the floor	New/DASH	DASH	Household chores
45	Passer l'aspirateur	Vacuuming	New/DASH	DASH	Household chores
46	Faire le repassage	Ironing	New/DASH	DASH	Household chores
47	Faire la vaisselle	Wash dishes	MHQ
48	Tordre un torchon	Wringing a towel	New/DASH	DASH	Household chores
49	Plier un pull	Folding clothes after laundering	New/DASH	DASH	Household chores
50	Appuyer sur un interrupteur	Turning the light on	New
51	Utiliser un écran tactile	Using a touch screen	New
52	Manipuler un stylo 4 couleurs avec une main	Handling a 4 colour ballpoint pen with one hand	ABILHAND-RA
53	Prendre une pièce de monnaie sur une table	Grasping a coin on a table	ABILHAND-RA
54	Utiliser des ciseaux	Handling scissors	ABILHAND-SS
55	Utiliser une télécommande	Using a remote control	New
56	Utiliser un téléphone à touches	Keying in telephone numbers	New
57	Compter des billets de banque	Counting banknotes	ABILHAND-NMD
58	Utiliser un clavier d'ordinateur	Using a computer keyboard	New
59	Tourner les pages d'un livre	Turning pages of a book	New
60	Mélanger et distribuer des cartes de jeu	Shuffling and deal cards	ABILHAND-NMD	Dealing cards
61	Tailler un crayon	Sharpening a pencil	ABILHAND-CS
62	Utiliser une gomme	Using an eraser	New
63	Manipuler le volant d'une voiture	Handling the steering wheel of a car	New
64	Porter un sac de courses	Carrying a shopping bag	CTQ	Carrying of grocery basket	PRWE	Carry a 10lb object in my affected hand	QuickDASH	Carry a shopping bag or briefcase
65	Soulever un objet lourd	Carrying a heavy object	DASH
66	Enfiler une aiguille	Threading a needle	ABILHAND-CS
67	Saisir une clé dans sa poche	Taking a key out of the pocket	ABILHAND-RA	ABILHAND-RA	Taking a coin out of the pocket
68	Ouvrir une porte de voiture	Opening a car door	New
69	Ouvrir une porte	Opening a door	DASH	Open heavy door	PRWE	Turn a door knob using my affected hand	MHQ	Turn door knob
70	Manipuler le changement de vitesse	Handling the gearshift	New
71	Ouvrir une enveloppe	Opening an envelope	ABILHAND-CS
72	Sortir des affaires d'un portefeuille (cartes bancaires, papiers, monnaie)	Taking things out of a wallet (bills, papers, credit cards)	New
73	Tenir un livre en lisant	Holding a book while reading	CTQ		CTQ
74	Tourner une clé dans une serrure	Turning a key in a keyhole	ABILHAND-RA
75	Insérer une clé dans la serrure	Inserting a key in a keyhole	ABILHAND-NMD
76	Ecrire une phrase	Writing a sentence	ABILHAND-RA		CTQ	DASH
77	Applaudir	Applauding	New
78	Ouvrir une boîte de conserve	Opening a can with a can opener	New
79	Ouvrir une canette de boisson	Opening a can of soda	New
80	Utiliser un presse-fruit	Squeezing a fruit	New
81	Ouvrir une bouteille	Unscrewing a bottle cap	ABILHAND-RA/stroke/NMD
82	Pratiquer un sport de raquette	Practice a racket sport	New	DASH	Recreational/force
83	Jouer d’un instrument de musique	Playing a musical instrument	New	DASH	Performing arts module
84	Faire des pompes	Doing push-ups	New	DASH	Recreational/force
85	Faire de la musculation	Doing body-building	New	DASH	Recreational/force
86	Forer un trou dans un mur	Drilling a hole in a wall	New
87	Secouer les draps	Shaking the bed sheets	New
88	Effectuer des tâches ménagères lourdes	Doing heavy household chores	CTQ	Household chores	PRWE	Household work (cleaning, maintenance)	QuickDASH	Do heavy household chores (eg wash walls, wash floors)
89	Scier une planche de bois	Sawing a wooden board	New
90	Applaudir vigoureusement	Applauding vigorously	New
